# Prolonged activation of nasal immune cell populations and development of tissue-resident SARS-CoV-2 specific CD8 T cell responses following COVID-19

**DOI:** 10.1101/2021.04.19.21255727

**Authors:** Anna H.E. Roukens, Marion König, Tim Dalebout, Tamar Tak, Shohreh Azimi, Yvonne Kruize, Cilia R. Pothast, Renate S. Hagedoorn, Sesmu M. Arbous, Jaimie L. H. Zhang, Maaike Verheij, Corine Prins, Anne M. van der Does, Pieter S. Hiemstra, Jutte J.C. de Vries, Jacqueline J. Janse, Meta Roestenberg, Sebenzile K. Myeni, Marjolein Kikkert, Mirjam H.M. Heemskerk, Maria Yazdanbakhsh, Hermelijn H. Smits, Simon P. Jochems, BEAT-COVID group

**Author notes:** Joint senior authors (Hermelijn H. Smits, Simon P. Jochems).

## Abstract

The immune system plays a major role in Coronavirus Disease 2019 (COVID-19) pathogenesis, viral clearance and protection against re-infection. Immune cell dynamics during COVID-19 have been extensively documented in peripheral blood, but remain elusive in the respiratory tract. We performed minimally-invasive nasal curettage and mass cytometry to characterize nasal immune cells of COVID-19 patients during and 5-6 weeks after hospitalization. Contrary to observations in blood, no general T cell depletion at the nasal mucosa could be detected. Instead, we observed increased numbers of nasal granulocytes, monocytes, CD11c^+^ NK cells and exhausted CD4^+^ T effector memory cells during acute COVID-19 compared to age-matched healthy controls. These pro-inflammatory responses were found associated with viral load, while neutrophils also negatively correlated with oxygen saturation levels. Cell numbers mostly normalized following convalescence, except for persisting CD127^+^ granulocytes and activated T cells, including CD38^+^ CD8^+^ tissue-resident memory T cells. Moreover, we identified SARS-CoV-2 specific CD8^+^ T cells in the nasal mucosa in convalescent patients. Thus, COVID-19 has both transient and long-term effects on the immune system in the upper airway.
