## Supplementary Excel files for "Prolonged activation of nasal immune cell populations and development of tissue-resident SARS-CoV-2 specific CD8 T cell responses following COVID-19"

### Sheet: Table S3 - model with 3 groups
Subset/Lineage	Hospitalized.Est	Hospitalized.StdDev	Convalescent.Est	Convalescent.StdDev	Hospitalized_Conv_pvalue	Hospitalized_HD_pvalue	Conv_HD_pvalue	Hospitalized_Conv_padj	Hospitalized_HD_padj	Conv_HD_padj
B_cells	0.160039	0.286186	0.0707798	0.31675	0.941857	0.849074	0.973327	0.941857	0.999893	0.992606
CD16_CD127_cells	0.689426	0.325587	0.0113666	0.355887	0.0697821	0.104669	0.999447	0.181433	0.2474	0.999882
CD4T	0.0771947	0.229285	-0.0655207	0.252963	0.785848	0.942082	0.964331	0.905685	0.999893	0.992606
CD4T_CD161_TRM	-0.260877	0.234041	0.00690761	0.254424	0.420355	0.520108	0.999601	0.683077	0.659332	0.999882
CD4T_EM	0.663783	0.308144	0.0771396	0.336682	0.105169	0.0970711	0.97197	0.248581	0.2474	0.999882
CD4T_Naive	-0.370464	0.338575	-0.541062	0.374062	0.854504	0.53763	0.331073	0.99696	0.659332	0.999882
CD4T_Treg	0.168219	0.326478	0.191161	0.361345	0.99696	0.870244	0.859761	0.99696	0.942764	0.999882
CD4T_TRM	-0.318177	0.244446	-0.300904	0.270553	0.996926	0.418501	0.516785	0.99696	0.604501	0.999882
CD8T	-0.00233254	0.163695	0.100379	0.180103	0.780318	0.999893	0.845623	0.905685	0.999893	0.992606
CD8T_CD161Hi	-0.375485	0.164956	0.00865758	0.181911	0.0426226	0.0768408	0.998773	0.123132	0.221985	0.999882
CD8T_EM	0.255856	0.249945	-0.142597	0.276638	0.220356	0.580936	0.866341	0.416547	0.659332	0.999882
CD8T_EMRA	0.568709	0.30931	0.302325	0.342343	0.636021	0.182126	0.658038	0.8375	0.315686	0.999882
CD8T_Naive	-0.4902	0.259195	-0.327141	0.286876	0.784539	0.165673	0.499839	0.971335	0.315686	0.999882
CD8T_TRM	-0.0336059	0.222222	0.177677	0.245955	0.5768	0.988062	0.755092	0.833156	0.994344	0.999882
mDC_CD206-	0.320423	0.168976	-0.00276037	0.187022	0.117036	0.164164	0.999882	0.253578	0.315686	0.999882
DC_CD206+	-0.347621	0.245563	0.0414677	0.271788	0.224295	0.358296	0.987471	0.416547	0.547981	0.999882
DN_T	0.328511	0.322121	-0.0991796	0.356522	0.34634	0.583256	0.958979	0.600323	0.659332	0.999882
DP_T	-0.614025	0.271141	-0.416939	0.28767	0.64423	0.0737532	0.329267	0.8375	0.221985	0.999882
Gran_CD16Dim	1.9241	0.327329	0.487273	0.355451	3.89478e-05	1.56704e-06	0.369537	0.000202529	2.03716e-05	0.999882
Gran_CD16Hi	1.58464	0.303279	0.484791	0.335644	0.000992578	1.6668e-05	0.332133	0.00430117	0.000144456	0.999882
Gran_CD16Neg	1.93654	0.313753	0.375036	0.340569	4.25901e-06	5.67531e-07	0.52334	0.000110734	1.47558e-05	0.999882
Gran_CD69	0.603851	0.328266	-0.169893	0.363324	0.0415454	0.181843	0.88857	0.123132	0.315686	0.999882
Granulocytes	1.64343	0.303025	0.428312	0.333608	0.000236324	8.15694e-06	0.416636	0.000945295	5.90343e-05	0.992606
Mast_cells	0.0335097	0.322444	-0.0286172	0.35688	0.97738	0.994344	0.996523	0.99696	0.994344	0.999882
mDC	0.261845	0.168376	0.0295106	0.186358	0.318859	0.29158	0.986511	0.850291	0.58316	0.992606
Mono_CD163-	1.5683	0.309314	0.143302	0.342348	3.27455e-05	2.78971e-05	0.909628	0.000202529	0.000181331	0.999882
Mono_CD163+	1.71272	0.352679	0.00636513	0.390344	1.40384e-05	5.63786e-05	0.999856	0.000134344	0.000293169	0.999882
Mono_CD163+ CD206+	1.17022	0.281959	-0.162657	0.309058	1.55013e-05	0.000499743	0.861057	0.000134344	0.00216555	0.999882
Monocytes	1.54974	0.294532	0.0484604	0.325987	5.36847e-06	1.47586e-05	0.988102	4.29478e-05	5.90343e-05	0.992606
NK	0.535829	0.280709	0.312951	0.303181	0.643552	0.154201	0.565537	0.905685	0.411203	0.992606
NK_CD11c	0.659936	0.285435	-0.173174	0.315919	0.0090123	0.0718903	0.850283	0.0334742	0.221985	0.999882
NK_CD69	0.37634	0.342338	0.517703	0.378899	0.900426	0.535198	0.37199	0.99696	0.659332	0.999882
NK_ILC	-0.39024	0.221152	-0.148956	0.244771	0.485935	0.207299	0.818959	0.743195	0.336861	0.999882
pDC	0.239329	0.321075	0.0415969	0.355365	0.792475	0.748424	0.992606	0.905685	0.999893	0.992606

### Sheet: Table S4 - model with 4 groups
Subset/Lineage	Acute.Est	Acute.StdError	ERS.Est	ERS.StdError	Convalescent.Est	Convalescent.StdError	Acute.Convalescent_pvalue	Acute.ERS_pvalue	Acute.HD_pvalue	Convalescent.ERS_pvalue	Convalescent.HD_pvalue	ERS.HD_pvalue	Acute.Convalescent_padjusted	Acute.ERS_padjusted	Acute.HD_padjusted	Convalescent.ERS_padjusted	Convalescent.HD_padjusted	ERS.HD_padjusted
B_cells	0.175661	0.358527	0.151361	0.312058	0.0707798	0.319764	0.989943	0.999874	0.961769	0.993587	0.996209	0.966332	0.998602	0.999874	0.986992	0.995708	0.999407	0.995732
CD16_CD127_cells	0.871152	0.402236	0.575112	0.354963	0.00160535	0.357052	0.119375	0.874998	0.151906	0.337833	1	0.411223	0.278548	0.999928	0.359051	0.878366	1	0.849606
CD4T	0.434722	0.273679	-0.124036	0.238207	-0.0703448	0.24409	0.228328	0.169413	0.40062	0.995708	0.991743	0.958882	0.456657	0.451768	0.640993	0.995708	0.999407	0.995732
CD4T_CD161_TRM	-0.399777	0.289871	-0.180231	0.258702	0.0151581	0.255822	0.440401	0.868118	0.524849	0.843446	0.999926	0.905444	0.715651	0.999928	0.730269	0.999744	1	0.998624
CD4T_EM	1.18704	0.359592	0.349143	0.312985	0.0462081	0.320714	0.0087719	0.0937773	0.00992038	0.759188	0.998943	0.710604	0.0325813	0.406368	0.0368471	0.999744	1	0.972406
CD4T_Naive	0.0683101	0.410382	-0.623169	0.357192	-0.545799	0.366013	0.40724	0.31785	0.998373	0.996185	0.456612	0.352788	0.705882	0.999928	0.999996	0.999744	1	0.849606
CD4T_Treg	0.182999	0.409011	0.160008	0.355998	0.191161	0.36479	0.999997	0.999928	0.970438	0.999744	0.953877	0.972885	0.999997	0.999928	0.999996	0.999744	1	0.998624
CD4T_TRM	-0.229233	0.305544	-0.36759	0.265942	-0.300904	0.272509	0.994746	0.965531	0.878414	0.994119	0.693522	0.553904	0.999997	0.999928	0.999996	0.999744	1	0.900095
CD8T	0.0686004	0.203486	-0.0423575	0.178077	0.0991309	0.181184	0.998602	0.942848	0.986931	0.84644	0.947966	0.995732	0.998602	0.999874	0.986992	0.995708	0.999407	0.995732
CD8T_CD161Hi	-0.494277	0.206531	-0.302168	0.183296	0.00312529	0.182858	0.0670923	0.779646	0.0954425	0.297411	0.999998	0.392756	0.193822	0.999928	0.310188	0.859187	1	0.849606
CD8T_EM	0.512818	0.307305	0.1131	0.267475	-0.142597	0.27408	0.12856	0.541373	0.356917	0.765995	0.954794	0.977232	0.278548	0.999928	0.662845	0.999744	1	0.998624
CD8T_EMRA	0.744409	0.385326	0.471098	0.335383	0.302325	0.343666	0.629668	0.883007	0.233472	0.955977	0.818647	0.540646	0.909521	0.999928	0.505855	0.999744	1	0.900095
CD8T_Naive	-0.363486	0.323371	-0.560597	0.281459	-0.327141	0.288409	0.999411	0.921607	0.681451	0.833595	0.675376	0.241984	0.999997	0.999928	0.843701	0.999744	1	0.786449
CD8T_TRM	0.0332682	0.277969	-0.0707582	0.241941	0.177677	0.247915	0.947921	0.979997	0.999392	0.724637	0.892142	0.992205	0.999997	0.999928	0.999996	0.999744	1	0.998624
mDC_CD206-	0.482488	0.20827	0.230386	0.181276	-0.00276037	0.185752	0.0827398	0.599027	0.111516	0.562462	0.999999	0.620007	0.215123	0.999928	0.322158	0.999744	1	0.911752
DC_CD206+	-0.369962	0.307607	-0.335209	0.267738	0.0414677	0.27435	0.505798	0.999419	0.633353	0.486666	0.998781	0.631213	0.773573	0.999928	0.823359	0.999744	1	0.911752
DN_T	0.688443	0.394666	0.128549	0.343513	-0.0991796	0.351996	0.170882	0.467717	0.318194	0.906488	0.992272	0.983993	0.317352	0.999928	0.636387	0.999744	1	0.998624
DP_T	-0.490184	0.333711	-0.697898	0.300805	-0.433616	0.290608	0.99783	0.921118	0.471849	0.704037	0.455353	0.117509	0.999997	0.999928	0.721651	0.999744	1	0.436461
Gran_CD16Dim	2.6142	0.365435	1.45207	0.320477	0.431344	0.325153	4.65697e-07	0.0120762	2.42681e-08	0.00955246	0.556421	0.000518491	5.38701e-06	0.156991	6.3097e-07	0.0496728	1	0.00674038
Gran_CD16Hi	2.07371	0.362243	1.31263	0.315292	0.484669	0.323078	0.000165724	0.150849	3.81794e-06	0.0481928	0.451334	0.00159953	0.000718138	0.560296	1.98533e-05	0.208835	1	0.0138626
Gran_CD16Neg	2.46134	0.363841	1.57545	0.319822	0.325637	0.323465	6.84122e-07	0.0768233	9.92651e-08	0.00095251	0.750284	0.000156473	5.38701e-06	0.399481	8.60297e-07	0.0247653	1	0.00406829
Gran_CD69	0.655625	0.411087	0.575087	0.357805	-0.169893	0.366641	0.166647	0.997002	0.397037	0.161383	0.967374	0.424803	0.317352	0.999928	0.688197	0.524493	1	0.849606
Granulocytes	2.23539	0.349803	1.28855	0.304465	0.415327	0.311983	8.60684e-06	0.0394347	3.56514e-07	0.0260627	0.553746	0.0013195	3.44274e-05	0.157739	1.42605e-06	0.104251	0.999407	0.00963409
Mast_cells	-0.00923277	0.403848	0.0572555	0.351504	-0.0286172	0.360185	0.999954	0.998212	0.999996	0.994554	0.999822	0.998624	0.999997	0.999928	0.999996	0.999744	1	0.998624
mDC	0.42272	0.207557	0.17247	0.180655	0.0295106	0.185116	0.20827	0.602076	0.193498	0.852045	0.998571	0.797372	0.456657	0.963322	0.515996	0.995708	0.999407	0.995732
Mono_CD163-	2.14566	0.363169	1.24754	0.316098	0.143302	0.323904	2.6999e-06	0.0682989	1.9934e-06	0.00444912	0.971396	0.00290136	1.40395e-05	0.399481	1.29571e-05	0.0289193	1	0.0188588
Mono_CD163+	2.6433	0.384369	1.19573	0.33455	0.00636513	0.342812	1.60809e-08	0.00227845	6.20879e-08	0.0036909	0.999998	0.00780448	4.18104e-07	0.0592398	8.07143e-07	0.0289193	1	0.0405833
Mono_CD163+ CD206+	1.7095	0.324852	0.839557	0.282748	-0.183283	0.28973	8.28771e-07	0.0422766	1.92471e-05	0.00305	0.922618	0.0344641	5.38701e-06	0.366397	8.34039e-05	0.0289193	1	0.149344
Monocytes	2.29129	0.325583	1.13776	0.283383	0.0484604	0.290382	1.44357e-08	0.00431826	3.48515e-08	0.00150273	0.998362	0.00240852	1.15486e-07	0.0345461	2.78812e-07	0.0120218	0.999407	0.00963409
NK	0.608107	0.347466	0.489531	0.311041	0.307929	0.305979	0.798567	0.985598	0.316509	0.916367	0.750258	0.42787	0.998602	0.999874	0.633018	0.995708	0.999407	0.995732
NK_CD11c	0.79833	0.356134	0.58305	0.309975	-0.173174	0.31763	0.0306461	0.923347	0.130131	0.0750193	0.948501	0.288445	0.0996	0.999928	0.33834	0.278643	1	0.833286
NK_CD69	0.581189	0.426205	0.262536	0.370964	0.517703	0.380124	0.998635	0.866069	0.533658	0.89691	0.534796	0.904887	0.999997	0.999928	0.730269	0.999744	1	0.998624
NK_ILC	-0.426231	0.276941	-0.370246	0.241046	-0.148956	0.246999	0.722693	0.996709	0.428649	0.787188	0.932033	0.464511	0.988949	0.999928	0.696554	0.999744	1	0.862663
pDC	-0.132169	0.392736	0.445717	0.341833	0.0415969	0.350274	0.966805	0.435881	0.986992	0.628505	0.999407	0.600413	0.998602	0.871762	0.986992	0.995708	0.999407	0.995732
